# Towards the sustainable elimination of human African trypanosomiasis in Côte d’Ivoire using an integrated approach

**DOI:** 10.1101/2023.02.17.23285863

**Authors:** Dramane Kaba, Mathurin Koffi, Lingué Kouakou, Emmanuel Kouassi N’Gouan, Vincent Djohan, Fabrice Courtin, Martial Kassi N’Djetchi, Bamoro Coulibaly, Guy Pacôme Adingra, Djakaridja Berté, Bi Tra Dieudonné Ta, Minayégninrin Koné, Samuel A Sutherland, Ron E Crump, Ching-I Huang, Jason Madan, Paul R Bessell, Antoine Barreaux, Philippe Solano, Emily H Crowley, Kat S Rock, Vincent Jamonneau

## Abstract

**Background:** Human African trypanosomiasis is a parasitic disease caused by trypanosomes among which *Trypanosoma brucei gambiense* is responsible for a chronic form (gHAT) in West and Central Africa. Its elimination as a public health problem (EPHP) is being achieved. Côte d’Ivoire was one of the first countries to be validated by WHO in 2020 and this was particularly challenging as the country still reported around a hundred cases a year in the early 2000s. This article describes the strategies implemented including a mathematical model to evaluate the reporting results and infer progress towards sustainable elimination.

**Methods:** The control methods used combined both exhaustive and targeted medical surveillance strategies to diagnose and treat cases as well as vector control to reduce the risk of transmission in the most at risk areas. A mechanistic model was used to estimate the number of underlying infections and the probability of elimination of transmission (EoT) between 2000– 2021 in two endemic and two hypo-endemic health districts.

**Results:** Between 2015 and 2019, nine gHAT cases were detected in two health districts in which the number of cases/10,000 inhabitants was far below 1, a necessary condition for validating the EPHP. Modelling estimated a slow but steady decline in transmission across the four health districts, bolstered in the two endemic health districts by the introduction of vector control. The decrease in underlying transmission in all health districts corresponds to a high probability that EoT has already occurred in Côte d’Ivoire.

**Conclusion:** This success was achieved through a multi-stakeholder and multidisciplinary one health approach where research has played a major role in adapting tools and strategies to this large epidemiological transition to a very low prevalence. This integrated approach will need to continue to reach the verification of EoT in Côte d’Ivoire targeted by 2025.

**Author Summary:** Significant efforts to control *Trypanosoma brucei gambiense* human African trypanosomiasis (gHAT) have drastically reduced the prevalence of the disease and elimination of transmission (EoT) is targeted for 2030 by WHO. This reduction was particularly challenging in Côte d’Ivoire as it still faced epidemic episodes in the early 2000s. This large epidemiological transition to very low prevalence necessitated the adaptation and evolution of both medical and vector control strategies described in this article. A mathematical model was also used to retrospectively analyse case reporting results, indicating with high probability that local EoT has already been achieved in the four health districts analysed.

With nine gHAT cases detected in two health districts between 2015 and 2019 and less than one case per 10,000 people per year in all health districts at national level over this five-year period, Côte d’Ivoire received validation by WHO of achievement of the elimination of the disease as a public health problem in 2020. These results combined with the modelling offer encouragement regarding reaching the verification of EoT targeted by 2025 in Côte d’Ivoire on condition of maintaining such multidisciplinary one health approach including research activities to continuously adapt it to the epidemiological transition to zero incidence.
