## Supplementary material for "Towards the sustainable elimination of human African trypanosomiasis in Côte d’Ivoire using an integrated approach": S1 Data

### Sheet: Aboisso health district
Year	Active S1	Active S2	Active unknown stage	Active total	Number of people screened (active or targeted)	Passive S1	Passive S2	Passive stage unknown	Passive total	Total cases
2000	0	0	0	0	6294	1	0	1	2	2
2001	0	0	0	0	0	0	0	0	0	0
2002	0	0	0	0	0	0	0	0	0	0
2003	0	0	0	0	0	0	0	0	0	0
2004	0	0	0	0	0	0	0	0	0	0
2005	0	0	1	1	2058	0	0	0	0	1
2006	0	0	0	0	0	0	0	0	0	0
2007	0	0	0	0	0	0	0	0	0	0
2008	0	0	0	0	0	0	0	0	0	0
2009	0	0	0	0	0	0	0	0	0	0
2010	0	0	0	0	0	0	0	0	0	0
2011	0	0	0	0	0	0	0	0	0	0
2012	0	0	0	0	0	0	0	0	0	0
2013	0	0	0	0	0	0	0	0	0	0
2014	0	0	0	0	0	0	0	0	0	0
2015	0	0	0	0	0	0	0	0	0	0
2016	0	0	0	0	0	0	0	0	0	0
2017	0	0	0	0	0	0	0	0	0	0
2018	0	0	0	0	3915	0	0	0	0	0
2019	0	0	0	0	0	0	0	0	0	0
2020	0	0	0	0	0	0	0	0	0	0
2021	0	0	0	0	0	0	0	0	0	0
									Total	3

### Sheet: Bonon sub-prefecture
Year	Active S1	Active S2	Active unknown stage	Active total	Number of people screened (active or targeted)	Passive S1	Passive S2	Passive stage unknown	Passive total	Total cases
2000	33	37	10	80	18046	1	23	4	28	108
2001	0	3	8	11	NaN	3	17	0	20	31
2002	16	19	4	39	8248	2	12	1	15	54
2003	1	2	0	3	1369	1	12	3	16	19
2004	3	10	11	24	10878	0	6	20	26	50
2005	2	1	0	3	NaN	1	7	1	9	12
2006	0	2	3	5	4285	3	5	2	10	15
2007	1	0	2	3	6738	0	3	0	3	6
2008	1	1	0	2	3276	0	1	0	1	3
2009	0	0	0	0	0	0	3	0	3	3
2010	0	0	0	0	0	0	4	1	5	5
2011	0	0	0	0	3126	0	5	0	5	5
2012	0	0	0	0	3919	0	3	2	5	5
2013	0	0	0	0	0	0	5	0	5	5
2014	0	1	0	1	NaN	0	1	0	1	2
2015	0	1	0	1	5744	0	1	0	1	2
2016	0	0	0	0	0	0	0	0	0	0
2017	0	1	0	1	121	0	1	0	1	2
2018	0	0	0	0	204	0	1	1	2	2
2019	0	0	0	0	1327	0	0	0	0	0
2020	0	0	0	0	0	0	0	0	0	0
2021	0	0	0	0	0	0	0	0	0	0
									Total	329

### Sheet: Bouaflé sub-prefecture
Year	Active S1	Active S2	Active unknown stage	Active total	Number of people screened (active or targeted)	Passive S1	Passive S2	Passive stage unknown	Passive total	Total cases
2000	0	0	0	0	0	0	6	1	7	7
2001	0	0	0	0	0	2	6	1	9	9
2002	0	0	0	0	0	2	1	0	3	3
2003	0	0	0	0	1078	0	2	1	3	3
2004	0	0	0	0	0	0	3	0	3	3
2005	0	0	0	0	0	5	0	0	5	5
2006	0	0	0	0	0	0	0	0	0	0
2007	0	0	0	0	0	0	0	0	0	0
2008	0	0	0	0	0	0	0	0	0	0
2009	0	0	0	0	0	0	1	0	1	1
2010	0	0	0	0	0	0	1	0	1	1
2011	0	0	0	0	0	0	0	1	1	1
2012	0	0	0	0	0	0	1	0	1	1
2013	0	0	0	0	3039	0	2	0	2	2
2014	0	0	0	0	0	0	0	0	0	0
2015	0	0	0	0	0	0	0	0	0	0
2016	0	0	0	0	0	0	0	0	0	0
2017	0	0	0	0	0	0	0	0	0	0
2018	0	0	0	0	0	0	0	0	0	0
2019	0	0	0	0	0	0	0	0	0	0
2020	0	0	0	0	0	0	0	0	0	0
2021	0	0	0	0	0	0	0	0	0	0
									Total	36

### Sheet: Daloa health district
Year	Active S1	Active S2	Active unknown stage	Active total	Number of people screened (active or targeted)	Passive S1	Passive S2	Passive stage unknown	Passive total	Total cases
2000	0	0	0	0	0	0	13	1	14	14
2001	0	0	0	0	0	0	8	1	9	9
2002	0	0	0	0	0	0	7	3	10	10
2003	0	0	0	0	0	0	3	0	3	3
2004	0	0	0	0	0	0	2	0	2	2
2005	0	0	0	0	0	0	2	0	2	2
2006	0	0	0	0	0	0	1	0	1	1
2007	0	0	0	0	0	0	1	1	2	2
2008	0	0	0	0	0	0	2	0	2	2
2009	0	0	0	0	0	0	0	0	0	0
2010	0	0	0	0	0	0	0	1	1	1
2011	0	0	0	0	0	0	2	0	2	2
2012	0	0	0	0	0	0	0	0	0	0
2013	0	0	0	0	0	0	0	0	0	0
2014	0	0	0	0	0	0	2	0	2	2
2015	0	0	0	0	0	0	0	0	0	0
2016	0	0	0	0	0	0	0	0	0	0
2017	0	0	0	0	64	0	0	0	0	0
2018	0	0	0	0	0	0	0	0	0	0
2019	0	0	0	0	13	0	0	0	0	0
2020	0	0	0	0	0	0	0	0	0	0
2021	0	0	0	0	0	0	0	0	0	0
									Total	50

### Sheet: Oumé health district
Year	Active S1	Active S2	Active unknown stage	Active total	Number of people screened (active or targeted)	Passive S1	Passive S2	Passive stage unknown	Passive total	Total cases
2000	0	3	0	3	NaN	0	6	1	7	10
2001	4	3	0	7	8071	0	1	0	1	8
2002	0	0	0	0	0	0	3	1	4	4
2003	0	1	0	1	1011	0	2	1	3	4
2004	0	0	0	0	0	0	1	0	1	1
2005	0	0	0	0	0	0	5	0	5	5
2006	0	0	0	0	2928	0	0	1	1	1
2007	0	0	0	0	0	0	0	0	0	0
2008	0	0	0	0	0	0	0	0	0	0
2009	0	0	0	0	0	0	0	0	0	0
2010	0	0	0	0	0	0	0	0	0	0
2011	0	0	0	0	0	0	1	0	1	1
2012	0	0	0	0	0	0	1	0	1	1
2013	0	0	0	0	0	0	0	0	0	0
2014	0	0	0	0	0	0	1	0	1	1
2015	0	0	0	0	0	0	0	0	0	0
2016	0	0	0	0	0	0	0	0	0	0
2017	0	0	0	0	0	0	0	0	0	0
2018	0	0	0	0	0	0	0	0	0	0
2019	0	0	0	0	0	0	0	0	0	0
2020	0	0	0	0	0	0	0	0	0	0
2021	0	0	0	0	0	0	0	0	0	0
									Total	36

### Sheet: Sinfra health district
Year	Active S1	Active S2	Active unknown stage	Active total	Number of people screened (active or targeted)	Passive S1	Passive S2	Passive stage unknown	Passive total	Total cases
2000	0	0	0	0	0	1	29	2	32	32
2001	0	1	0	1	NaN	2	15	3	20	21
2002	0	6	0	6	3964	0	17	0	17	23
2003	4	3	5	12	7552	0	21	4	25	37
2004	4	2	0	6	NaN	0	7	3	10	16
2005	0	1	0	1	NaN	4	11	0	15	16
2006	1	0	2	3	3379	0	7	2	9	12
2007	0	0	0	0	0	0	4	1	5	5
2008	0	1	0	1	NaN	0	4	2	6	7
2009	0	0	0	0	0	1	3	0	4	4
2010	0	1	0	1	NaN	0	0	0	0	1
2011	0	0	0	0	0	0	0	0	0	0
2012	0	0	0	0	0	0	1	0	1	1
2013	0	0	0	0	0	0	0	0	0	0
2014	0	0	0	0	0	0	1	0	1	1
2015	0	0	0	0	0	0	1	0	1	1
2016	0	0	0	0	3415	0	0	0	0	0
2017	0	0	0	0	558	0	1	0	1	1
2018	0	0	0	0	112	0	0	0	0	0
2019	0	1	0	1	678	0	0	0	0	1
2020	0	0	0	0	0	0	0	0	0	0
2021	0	0	0	0	0	0	1	0	1	1
									Total	180

### Sheet: Vavoua health district
Year	Active S1	Active S2	Active unknown stage	Active total	Number of people screened (active or targeted)	Passive S1	Passive S2	Passive stage unknown	Passive total	Total cases
2000	0	0	0	0	0	0	0	0	0	0
2001	0	0	0	0	0	0	3	0	3	3
2002	0	0	0	0	0	0	0	0	0	0
2003	0	0	0	0	0	0	0	0	0	0
2004	0	0	0	0	0	0	0	1	1	1
2005	0	0	0	0	0	0	0	0	0	0
2006	0	0	0	0	0	0	0	0	0	0
2007	0	0	0	0	0	0	0	0	0	0
2008	0	0	0	0	812	0	0	0	0	0
2009	0	0	0	0	0	0	0	0	0	0
2010	0	0	0	0	0	0	0	0	0	0
2011	0	0	0	0	0	0	1	0	1	1
2012	0	0	0	0	0	0	0	1	1	1
2013	0	0	0	0	0	0	0	0	0	0
2014	0	0	0	0	0	0	0	0	0	0
2015	0	0	0	0	0	0	0	0	0	0
2016	0	0	0	0	0	0	0	0	0	0
2017	0	0	0	0	25	0	0	0	0	0
2018	0	0	0	0	0	0	0	0	0	0
2019	0	0	0	0	3	0	0	0	0	0
2020	0	0	0	0	0	0	0	0	0	0
2021	0	0	0	0	0	0	0	0	0	0
									Total	6

### Sheet: Zoukougbeu health district
Year	Active S1	Active S2	Active unknown stage	Active total	Number of people screened (active or targeted)	Passive S1	Passive S2	Passive stage unknown	Passive total	Total cases
2000	1	0	0	1	NaN	1	5	0	6	7
2001	0	0	0	0	0	0	5	0	5	5
2002	0	0	0	0	0	0	2	0	2	2
2003	0	0	0	0	0	0	0	0	0	0
2004	0	0	0	0	0	0	1	0	1	1
2005	0	0	0	0	0	0	0	0	0	0
2006	0	0	0	0	0	0	0	0	0	0
2007	0	0	0	0	0	0	0	0	0	0
2008	0	0	0	0	0	0	1	1	2	2
2009	0	0	0	0	0	0	0	0	0	0
2010	0	0	0	0	0	0	0	0	0	0
2011	0	0	0	0	0	0	0	0	0	0
2012	0	0	0	0	0	0	0	0	0	0
2013	0	0	0	0	0	0	0	0	0	0
2014	0	0	0	0	0	0	0	0	0	0
2015	0	0	0	0	0	0	0	0	0	0
2016	0	0	0	0	0	0	0	0	0	0
2017	0	0	0	0	0	0	0	0	0	0
2018	0	0	0	0	0	0	0	0	0	0
2019	0	0	0	0	0	0	0	0	0	0
2020	0	0	0	0	0	0	0	0	0	0
2021	0	0	0	0	0	0	0	0	0	0
									Total	17
