## Supplementary material for "Towards the sustainable elimination of human African trypanosomiasis in Côte d’Ivoire using an integrated approach": S2 Data

### Sheet: Bonon
Date	2015-05-01	2016-02-01	2016-05-01	2016-09-01	2016-12-01	2017-02-01	2017-03-01	2017-06-01	2017-09-01	2017-12-01	2018-02-01	2018-03-01	2018-06-01	2018-09-01	2018-12-01	2019-02-01	2019-03-01	2019-06-01	2019-10-01	2019-12-01	2020-02-01	2020-06-01	2020-09-01	2020-11-01	2021-02-01	2021-04-01	2021-07-01	2021-10-01
Event	Monitoring	Deployment	Monitoring	Monitoring	Monitoring	Deployment	Monitoring	Monitoring	Monitoring	Monitoring	Deployment	Monitoring	Monitoring	Monitoring	Monitoring	Deployment	Monitoring	Monitoring	Monitoring	Monitoring	Deployment	Monitoring	Monitoring	Monitoring	Deployment	Monitoring	Monitoring	Monitoring
Mean daily catch	661.5		37	36.5	51.5		15	25	31.5	23		8	7	19.5	13		20.5	5	18.5	7.5		0	0.5	0.5		1	2.5	2
Number of days deployed	2		2	2	2		2	2	2	2		2	2	2	2		2	2	2	2		2	2	2		2	2	2
Number of traps	40		40	40	40		40	40	40	40		40	40	40	40		40	40	40	40		40	40	40		40	40	40

### Sheet: Sinfra
Date	2016-11-01	2017-05-01	2017-08-01	2017-11-01	2018-03-01	2018-05-01	2018-07-01	2018-08-01	2018-11-01	2019-02-01	2019-05-01	2019-07-01	2019-08-01	2019-11-01	2020-05-01	2020-07-01	2020-08-01	2020-11-01	2021-04-01	2021-06-01	2021-07-01	2021-11-01
Event	Monitoring	Deployment	Monitoring	Monitoring	Monitoring	Monitoring	Deployment	Monitoring	Monitoring	Monitoring	Monitoring	Deployment	Monitoring	Monitoring	Monitoring	Deployment	Monitoring	Monitoring	Monitoring	Monitoring	Deployment	Monitoring
Mean daily catch	314.75		34.5	60	49	98		36.5	7.5	13	43.5		29	4	16.5		4	1.5	3.5	6		5.5
Number of days deployed	Mixed 2/4		2	2	2	2		2	2	2	2		2	2	2		2	2	2	2		2
Number of traps	29 (2 days), 6 (4 days)		35	35	35	35		35	35	35	35		35	35	35		35	35	35	35		35
