## Supplementary material for "Towards the sustainable elimination of human African trypanosomiasis in Côte d’Ivoire using an integrated approach": S1 Table

### Sheet: Feuil1
Health District/Year	2000	2001	2002	2003	2004	2005	2006	2007	2008	2009	2010	2011	2012	2013	2014	Total
Aboisso	2	0	0	0	0	1	0	0	0	0	0	0	0	0	0	3
Bouaflé-Bonon SP	108	31	54	19	50	12	15	6	3	3	5	5	5	5	2	323
Bouaflé SP	7	9	3	3	3	5	0	0	0	1	1	1	1	2	0	36
Daloa	14	9	10	3	2	2	1	2	2	0	1	2	0	0	2	50
Gagnoa	0	1	0	0	0	0	0	0	0	0	0	0	0	0	0	1
Issia	0	0	0	0	0	1	0	0	0	0	0	0	0	0	0	1
Oumé	10	8	4	4	1	5	1	0	0	0	0	1	1	0	1	36
Sinfra	32	21	23	37	16	16	12	5	7	4	1	0	1	0	1	176
Vavoua	0	3	0	0	1	0	0	0	0	0	0	1	1	0	0	6
Zoukougbeu	7	5	2	0	1	0	0	0	2	0	0	0	0	0	0	17
Zuénoula	1	0	0	0	0	0	0	0	0	0	0	0	0	0	0	1
Total	181	87	96	66	74	42	29	13	14	8	8	10	9	7	6	650
