## Supplementary material for "Towards the sustainable elimination of human African trypanosomiasis in Côte d’Ivoire using an integrated approach": S2 Table

### Sheet: Feuil1
Health District	PEx	S	T
Abengourou	2302	0	0
Agnibilékrou	128	0	0
Bangolo	304	0	0
Bettié	781	0	0
Biankouma	1694	0	0
Bloléquin	1258	0	0
Bouna	1242	0	0
Buyo	2440	0	0
Danané	1061	0	0
Duékoué	712	0	0
Guiglo	954	0	0
Kong	2976	0	0
Kouibly	459	0	0
Koun Fao	1194	0	0
Man	1018	0	0
Méagui	278	0	0
Nassian	1612	0	0
Ouangolodougou	2142	0	0
San-Pedro	126	0	0
Sassandra	1107	0	0
Soubré	1538	0	0
Tabou	1555	0	0
Tehini	1219	0	0
Toulépleu	193	0	0
Transua	166	0	0
Zouan-Hounien	337	0	0
TOTAL	28796	0	0
