## Supplementary material for "Towards the sustainable elimination of human African trypanosomiasis in Côte d’Ivoire using an integrated approach": S3 Table

### Sheet: Feuil1
Health district	PEx	S	T
Abengourou	224	0	0
Agnibilekrou	211	0	0
Bangolo	81	0	0
Bettié	100	0	0
Biankouma	390	0	0
Blolequin	151	0	0
Bouna	237	0	0
Boundiali	42	0	0
Buyo	52	0	0
Danané	255	0	0
Dianra	65	0	0
Duékoué	158	0	0
Guéyo	84	0	0
Guiglo	134	0	0
Kani	30	0	0
Kong	363	0	0
Kouibly	41	0	0
Koun Fao	176	0	0
Kounahiri	42	0	0
Man	231	0	0
Mankono	45	0	0
Méagui	18	0	0
Nassian	244	0	0
Ouangolo	253	0	0
San Pédro	349	0	0
Sassandra	212	0	0
Séguéla	95	0	0
Sinématiali	36	0	0
Soubré	133	0	0
Tabou	190	0	0
Tehini	155	0	0
Tengréla	68	0	0
Toulépleu	26	0	0
Transua	82	0	0
Zouan-Hounien	120	0	0
Total	5093	0	0
