## Supplementary material for "Towards the sustainable elimination of human African trypanosomiasis in Côte d’Ivoire using an integrated approach": S4 Table

### Sheet: Feuil1
Year	2018		2019
	PEx	RDT Pos	PEx	RDT Pos
National coverage facilities
CHU Treichville, Abidjan	25	0	4	0
INSP, Abidjan	3	0	4	0
Hôpital psychiatrique de Bingerville	6	0	8	0
CHU Bouaké	16	0	14	0
Hôpital Saint Camille	0	0	4	0
Hypo-endemic HD
CHR Aboisso	3	0	59	1
CSU Kétesso	4	0	15	1
HG Oumé	3	0	20	0
CSR Zangué	25	0	17	0
CHR Bouaflé	16	2	66	0
CSR Siétinfla	6	0	34	0
CHR Daloa	1	0	0	0
HG Zoukougbeu	44	0	14	0
CSU Bédiala	9	0	12	0
CSR Belleville	6	0	10	0
HG Vavoua	6	0	25	0
CSR Pélezi	28	0	33	0
CSR Traffla-Gotron	26	0	39	1
Total	227	2	378	3
